# Associations between forensic loci and neighboring gene expression levels may compromise medical privacy

**DOI:** 10.1101/2021.07.20.21260897

**Authors:** Mayra M. Bañuelos, Jhony A. Zavaleta, Alennie Roldan, Rochelle-Jan Reyes, Miguel Guardado, Berenice Chavez Rojas, Thet Nyein, Ana Rodriguez Vega, Maribel Santos, Emilia Huerta Sanchez, Rori Rohlfs

## Abstract

A set of 20 short tandem repeats (STRs) is used by the United States criminal justice system to identify suspects, and to maintain a database of genetic profiles for individuals who have been previously convicted or arrested. Some of these STRs were identified in the 1990s, with a preference for markers in putative gene deserts to avoid forensic profiles revealing protected medical information. We revisit that assumption, investigating whether forensic genetic profiles reveal information about gene expression variation, or potential medical information. We find six significant correlations (FDR = 0.23) between the forensic STRs and the expression levels of neighboring genes in lymphoblastoid cell lines. We explore possible mechanisms for these associations, with evidence compatible with forensic STRs causing expression variation, or being in LD with a causal locus in three cases, and weaker or potentially spurious associations in the other three cases. Together, these results suggest that forensic genetic loci may reveal expression level and, perhaps, medical information.
