## Supplemental Table 1 for "Associations between forensic loci and neighboring gene expression levels may compromise medical privacy"

### Sheet: LM_Summaries
Cumulative						By Population
	CODIS STR	Gene		P value			CODIS STR	Gene	Population		P value
	CSF1PO	CSF1R	0.00955985	0.0329829	*		CSF1PO	CSF1R	CEU	-0.0119288	0.621943
		PDGFRB	-0.00232233	0.708087					FIN	0.0385244	0.0436102	*
		TIGD6	0.00911054	0.0363826	*				GBR	0.0438617	0.0416741	*
		RPS20P4	-0.00253698	0.804805					TSI	0.000129565	0.317747
		RPL7P1	-0.0026841	0.934011					YRI	-0.0138668	0.81319
		HMGXB3	-0.00267241	0.915854
		SLC26A2	0.00118494	0.230885			CSF1PO	TIGD6	CEU	-0.0145451	0.774938
									FIN	-0.00690308	0.503565
	D1S1656	C1orf198	0.0056321	0.0790537					GBR	0.0167289	0.140225
		COG2	0.00266113	0.15919					TSI	-0.00676355	0.504662
									YRI	-0.00912335	0.541701
	D2S441	C1D	0.0142445	0.0120839	*
							D2S441	C1D	CEU	-0.00178379	0.350148
	D2S1338	CXCR2P1	-0.00240394	0.737308					FIN	-0.0120615	0.829677
		RUFY4	-0.00257198	0.821786					GBR	0.0221532	0.109217
		TNS1	0.000334149	0.289822					TSI	0.00482906	0.240534
									YRI	0.0196708	0.127184
	D3S1358	LIMD1	-0.00205339	0.624675
		LARS2	0.0594187	1.16631e-06	*		D3S1358	LARS2	CEU	-0.00422503	0.395884
									FIN	0.111845	0.00133093	*
	D7S820	SEMA3A	-0.00260739	0.851337					GBR	0.0560257	0.0246097	*
									TSI	0.0808574	0.00529578	*
	D8S1179	ZNF572	0.00215488	0.180392					YRI	0.003727	0.265952
		RP11-1082L8	-0.00262023	0.8616
							D18S51	KDSR	CEU	0.0102737	0.201733
	D12S391	LOH12CR2	-0.0005097	0.368411					FIN	-0.0107809	0.702715
		MANSC1	0.00168859	0.202846					GBR	-0.0135571	0.848121
		BORCS5	-0.00148968	0.503633					TSI	-0.000884805	0.338377
		LRP6	-0.00269911	0.970986					YRI	0.111189	0.00278583	*
	D18S51	BCL2	-0.000400479	0.356735			FGA	PLRG1	CEU	-0.00706534	0.460672
		KDSR	0.010919	0.0245682	*				FIN	-0.000142337	0.323117
									GBR	-0.011512	0.67217
	D19S433	RPL9P32	-0.00250985	0.789779					TSI	0.0266952	0.0751846
		URI1	0.00298109	0.147255					YRI	0.0258476	0.0970586
	D22S1045	SSTR3	-0.00257857	0.83064
		IL2RB	-0.00263431	0.873863
		C1QTNF6	-0.000362698	0.352814
		KCTD17	-0.00163255	0.52991
		Z82188	-0.00228999	0.696518
		TMPRSS6	0.00259918	0.161625
		RP1-151B14.6	-0.00215961	0.654571
		RAC2	-0.000262611	0.342706
	FGA	DCHS2	0.00152502	0.211485
		PLRG1	0.0105833	0.0264145	*
		RP11-158C21.3	-0.00094987	0.42137
	TPOX	TPO	-0.00268444	0.934622
	vWA	VWF	-0.000486249	0.36586

### Sheet: Significant Associations
Cumulative
CSF1PO	CSF1R	0.00955985	0.0329829
CSF1PO	TIGD6	0.00911054	0.0363826
D18S51	KDSR	0.010919	0.0245682
D2S441	C1D	0.0142445	0.0120839
D3S1358	LARS2	0.0594187	1.16631e-06
FGA	PLRG1	0.0105833	0.0264145
By Population
CSF1PO	CSF1R	0.0385244	0.0436102	FIN
CSF1PO	CSF1R	0.0438617	0.0416741	GBR
D18S51	KDSR	0.111189	0.00278583	YRI
D3S1358	LARS2	0.111845	0.00133093	FIN
D3S1358	LARS2	0.0560257	0.0246097	GBR
D3S1358	LARS2	0.0808574	0.00529578	TSI

### Sheet: FDR (q-values)
Cummulative	P-Values		Q- Values	# Expected False Positives		By Population	P-values		Q-values	# Expected False Positives
	1.16631e-06	1	4.54862e-05	4.54862e-05			0.00133093	1	0.0399279	0.0399279
	0.0120839	2	0.235637	0.471273			0.00278583	2	0.0417875	0.083575
	0.0245682	3	0.236487	0.70946			0.00529578	3	0.0529578	0.158873
	0.0264145	4	0.236487	0.945946			0.0246097	4	0.184573	0.738291
	0.0329829	5	0.236487	1.18243			0.0416741	5	0.218051	1.09026
	0.0363826	6	0.236487	1.41892			0.0436102	6	0.218051	1.30831
	0.0790537	7	0.440442				0.0751846	7	0.32222	2.25554
	0.147255	8	0.630339				0.0970586	8	0.36397	2.91176
	0.15919	9	0.630339				0.109217	9	0.364058	3.27652
	0.161625	10	0.630339				0.127184	10	0.381551	3.81551
	0.180392	11	0.634455				0.140225	11	0.382431	4.20674
	0.202846	12	0.634455				0.201733	12	0.504333	6.05199
	0.211485	13	0.634455				0.240534	13	0.555078	7.21602
	0.230885	14	0.643181				0.265952	14	0.569896	7.97855
	0.289822	15	0.718402				0.317747	15	0.58358	8.7537
	0.342706	16	0.718402				0.323117	16	0.58358	9.33728
	0.352814	17	0.718402				0.338377	17	0.58358	9.92086
	0.356735	18	0.718402				0.350148	18	0.58358	10.5044
	0.36586	19	0.718402				0.395884	19	0.62508	11.8765
	0.368411	20	0.718402				0.460672	20	0.688175	13.7635
	0.42137	21	0.782544				0.503565	21	0.688175	14.4517
	0.503633	22	0.892803				0.504662	22	0.688175	15.1399
	0.52991	23	0.898542				0.541701	23	0.706566	16.251
	0.624675	24	0.959217				0.621943	24	0.777429	18.6583
	0.654571	25	0.959217				0.67217	25	0.806604	20.1651
	0.696518	26	0.959217				0.702715	26	0.810825	21.0815
	0.708087	27	0.959217				0.774938	27	0.848121	22.8993
	0.737308	28	0.959217				0.81319	28	0.848121	23.7474
	0.789779	29	0.959217				0.829677	29	0.848121	24.5955
	0.804805	30	0.959217				0.848121	30	0.848121	25.4436
	0.821786	31	0.959217						1
	0.83064	32	0.959217
	0.851337	33	0.959217
	0.8616	34	0.959217
	0.873863	35	0.959217
	0.915854	36	0.959217
	0.934011	37	0.959217
	0.934622	38	0.959217					MIN(B40*39/C40,D41)
	0.970986	39	0.970986
			1

### Sheet: Population as Covariate
Population as Covariate
CODIS STR	Gene	p-value	adjusted r^2	Population as Covariate p-value	Population as Covariate Adjusted r^2	Changed Significance
CSF1PO	CSF1R	0.0329829	0.01	0.0571072	0.012	Non-significant
CSF1PO	TIGD6	0.0363826	0.009	0.0584833	0.01	Non-significant
D2S441	C1D	0.0120839	0.014	0.0127986	0.013	Significant
D3S1358	LARS2	1.16631e-06	0.059	7.38416e-06	0.065	Significant
D18S51	KDSR	0.0245682	0.011	0.00748651	0.016	Significant
FGA	PLRG1	0.0264145	0.011	0.0156415	0.013	Significant
