## Supplemental Table 2 for "Associations between forensic loci and neighboring gene expression levels may compromise medical privacy"

### Sheet: CSF1R_FIN
CSF1R_FIN	CAVIAR # Causal Variants	0	1	2	3	4
		0.036126	0.210941	0.360089	0.277549	0.115295
	Variant	CaviarScore	LD
	rs114205532	0.198914	0.08
	rs75771793	0.198914	0.08
	rs75657424	0.198914	0.08
	rs2569204	0.128017	0.14
	rs2043284	0.128017	0.14
	rs114771467	0.0825523	0.06
	rs13154497	0.0504491	0.25
	rs11746309	0.0504491	0.25
	rs116731279	0.0375688	0.02
	rs79521091	0.0375688	0.02
	rs149480747	0.0375688	0.02
	rs199550331	0.0375688	0.02
	rs140924076	0.0375688	0.02
	rs143291129	0.0375688	0.02
	rs73277707	0.0370699	0.28
	rs193470	0.0361273	0.17
	STR_1187219	0.0358421	0.22
	rs11749913	0.0354896	0.32
	rs35316759	0.0284003	0.25
	rs6859162	0.028103	0.31
	rs186697029	0.0267787	0.05
	rs6579772	0.026488	0.18
	rs11743220	0.026488	0.18
	rs6865659	0.0250999	0.23
	rs17712097	0.0231511	0.04
	rs11743387	0.0227656	0.18
	rs13158159	0.0203157	0.23
	CSF1PO	0.02	1
	rs116700443	0.0193249	0.1
	rs2237087	0.0186241	0.05
	rs2163777	0.0164902	0.03
	rs144952991	0.014686	0.08
	rs216123	0.0146356	0.1
	rs13360134	0.0144696	0.01
	rs13360152	0.0144499	0.22
	rs1465692	0.0144499	0.22
	rs10043508	0.0140685	0.13
	rs7702951	0.013781	0.22
	rs78837117	0.0131872	0.03
	rs34184031	0.013152	0.06
	rs73796349	0.0123779	0.05
	rs73796350	0.0123779	0.05
	rs73796351	0.0123779	0.05
	rs10063514	0.0123779	0.05
	rs79006162	0.0123779	0.05
	rs74532114	0.0123779	0.05
	rs73279818	0.0123779	0.05
	rs10058507	0.0123779	0.05
	rs9324642	0.0123779	0.05
	rs13436291	0.0123779	0.05
	rs9986200	0.0123779	0.05
	rs17111008	0.0123779	0.05
	rs75427098	0.0123779	0.05
	rs76472466	0.0123779	0.05
	rs4601032	0.0123779	0.05
	rs11954180	0.0123779	0.05
	STR_1187233	0.0123008	0.19
	rs762680	0.0118703	0
	rs2855781	0.0118703	0
	rs60844779	0.0118703	0
	rs10078872	0.0108574	0.19

### Sheet: CSF1R_GBR
CSF1R_GBR	CAVIAR # Causal Variants	0	1	2	3	4
		1.08627e-05	0.0155084	0.107335	0.331243	0.545903
	Variant	CaviarScore	LD
	5:149564029:C:T	0.59741	0.08
	rs145060437	0.129119	0.28
	rs4705411	0.0872268	0.21
	rs200428227	0.0748691	0.03
	5:149471035:T:A	0.0748691	0.03
	rs201540702	0.0748691	0.03
	rs183628477	0.0748691	0.03
	rs17110997	0.0748691	0.03
	rs192029217	0.0748691	0.03
	rs185856970	0.0748691	0.03
	rs144872037	0.046254	0.07
	rs78837117	0.0343504	0.27
	rs6579765	0.0293032	0.33
	rs4705405	0.0293032	0.33
	rs17110778	0.0293032	0.33
	rs17110782	0.0293032	0.33
	rs4705412	0.0293032	0.33
	rs12516676	0.0275785	0.28
	rs3776070	0.01554	0.25
	rs17711997	0.01554	0.25
	rs4705420	0.0136017	0.04
	STR_1187205	0.0128756	0.33
	rs150703894	0.0125774	0.03
	rs3828609	0.0124412	0.31
	rs2304060	0.0122133	0.19
	rs146294960	0.0121604	0.42
	rs148702316	0.0121604	0.42
	rs150412774	0.0121604	0.42
	rs140641532	0.0121604	0.42
	rs150188068	0.0121604	0.42
	rs143259195	0.0121604	0.42
	rs10476927	0.0121604	0.42
	rs184116328	0.0121604	0.42
	rs6868947	0.0121604	0.42
	rs6868575	0.0121604	0.42
	rs17110759	0.0121604	0.42
	rs61059780	0.0121604	0.42
	rs149342309	0.0121604	0.42
	rs114291331	0.0121604	0.42
	rs147879578	0.0121604	0.42
	rs116294715	0.0121604	0.42
	rs115334497	0.0121604	0.42
	rs41497048	0.0121604	0.42
	rs41533349	0.0121604	0.42
	rs58250769	0.0121604	0.42
	rs80156372	0.0121604	0.42
	rs77972686	0.0121604	0.42
	rs73275628	0.0121604	0.42
	rs73275631	0.0121604	0.42
	rs73275635	0.0121604	0.42
	rs73275639	0.0121604	0.42
	rs73275640	0.0121604	0.42
	rs73275643	0.0121604	0.42
	rs73275644	0.0121604	0.42
	rs73275649	0.0121604	0.42
	rs762682	0.0121604	0.42
	rs41338945	0.0121604	0.42
	rs73275661	0.0121604	0.42
	rs73275663	0.0121604	0.42
	rs933184	0.0121604	0.42
	rs933183	0.0121604	0.42
	rs933182	0.0121604	0.42
	rs17110920	0.0121604	0.42
	rs41505051	0.0121604	0.42
	rs73275670	0.0121604	0.42
	rs73275671	0.0121604	0.42
	rs41477948	0.0121604	0.42
	rs41502344	0.0121604	0.42
	rs73275678	0.0121604	0.42
	rs10055330	0.0121604	0.42
	rs111921809	0.0121604	0.42
	STR_1187178	0.0121368	0.24
	rs7719910	0.0104659	0.27
	rs11745580	0.0096442	0.25
	rs4705403	0.0096442	0.25
	rs11738182	0.0096442	0.25
	rs11167490	0.0096442	0.25
	rs11738277	0.0096442	0.25
	rs17110786	0.0096442	0.25
	rs17110790	0.0096442	0.25
	rs11742537	0.0096442	0.25
	rs6872735	0.0096442	0.25
	rs1469689	0.0096442	0.25
	rs4705406	0.0096442	0.25
	rs11167491	0.0096442	0.25
	rs2241698	0.0096442	0.25
	rs4597953	0.0096442	0.25
	rs7700386	0.0096442	0.25
	rs7720460	0.0096442	0.25
	rs7700709	0.0096442	0.25
	rs11740243	0.0096442	0.25
	rs11741233	0.0096442	0.25
	rs4705105	0.0096442	0.25
	rs10515635	0.0096442	0.25
	rs57091804	0.0096442	0.25
	rs10068365	0.0096442	0.25
	rs58265464	0.0096442	0.25
	rs1469690	0.0096442	0.25
	rs2278393	0.0096442	0.25
	rs2278394	0.0096442	0.25
	rs6890492	0.0096442	0.25
	rs11167493	0.0096442	0.25
	rs714099	0.0096442	0.25
	rs12523182	0.0096442	0.25
	rs55756417	0.0096442	0.25
	rs17110845	0.0096442	0.25
	rs12519384	0.0096442	0.25
	rs6887999	0.0096442	0.25
	rs6888440	0.0096442	0.25
	rs10062594	0.0096442	0.25
	rs10440733	0.0096442	0.25
	rs6860276	0.0096442	0.25
	rs4705410	0.0096442	0.25
	rs2304070	0.0096442	0.25
	rs2276982	0.0096442	0.25
	rs58861317	0.0096442	0.25
	rs6894582	0.0096442	0.25
	rs145571340	0.0096442	0.25
	rs7715409	0.0096442	0.25
	rs6885913	0.0096442	0.25
	rs3733672	0.0096442	0.25
	rs12518674	0.0096442	0.25
	rs12518632	0.0096442	0.25
	rs2282806	0.0096442	0.25
	rs11738211	0.0096442	0.25
	rs10476929	0.0096442	0.25
	rs10074391	0.00935903	0.2
	rs2342277	0.00911863	0.03
	STR_1187271	0.00907961	0.03
	rs61198192	0.00892728	0.25
	rs61469361	0.00892728	0.25
	rs17725712	0.00892728	0.25
	rs67100729	0.00892728	0.25
	rs7709336	0.00892728	0.25
	rs6579773	0.00892728	0.25
	rs6579774	0.00892728	0.25
	rs7702951	0.00891335	0.13
	rs2240783	0.0089022	0.04
	rs11748318	0.00869407	0.19
	rs73798339	0.00869407	0.19
	rs17798680	0.00867953	0.31
	rs3776083	0.00795098	0.11
	rs3776084	0.00795098	0.11
	rs3756316	0.00795098	0.11
	STR_1187240	0.0078344	0.23
	rs3816018	0.00762051	0.08
	rs2304058	0.00762051	0.08
	rs2240780	0.00762051	0.08
	rs740750	0.00762051	0.08
	rs4705430	0.00754824	0.12
	rs7718213	0.00740333	0.01
	rs1062069	0.00739735	0.26
	STR_1187188	0.00707431	0.18
	rs2229562	0.00706719	0.09
	rs246388	0.00706719	0.09
	rs246389	0.00706719	0.09
	rs246391	0.00706719	0.09
	rs11739934	0.00683452	0.17
	rs6860282	0.00683452	0.17
	rs17712020	0.00683452	0.17
	rs17655490	0.00682022	0.13
	rs61030127	0.00682022	0.13
	rs56369041	0.00682022	0.13
	rs2270145	0.00672949	0.12
	rs2270146	0.00672949	0.12
	rs2240781	0.0066705	0.07
	STR_1187274	0.00610928	0.09
	STR_1187268	0.00603748	0.13
	rs72832120	0.00603034	0.05
	rs6896747	0.00588303	0.29
	rs2282804	0.00582766	0.23
	rs3829987	0.00581829	0.36
	rs3733673	0.00581829	0.36
	STR_1187173	0.00570884	0.21
	rs13154497	0.00525156	0.09
	rs11746309	0.00525156	0.09
	rs4705425	0.00518108	0.13
	rs2282805	0.00512753	0.25
	rs13360152	0.00493666	0.1
	rs10476926	0.00468179	0.27
	rs17725718	0.00462779	0.16
	rs13188584	0.00452527	0.2
	rs165979	0.00450777	0.13
	rs11748255	0.00424398	0.01
	rs4705415	0.00424398	0.01
	rs6861372	0.00415715	0.13
	rs10043508	0.00415715	0.13
	rs246390	0.00409079	0.13
	rs216130	0.00382016	0.02
	rs216148	0.00381059	0.14
	rs216129	0.00380988	0.03
	rs11743387	0.00379458	0.1
	rs2879955	0.00377864	0.22
	rs3812007	0.00377864	0.22
	rs17110742	0.00377864	0.22
	rs12516102	0.00377864	0.22

### Sheet: KDSR_YRI
KDSR_YRI	CAVIAR # Causal Variants	0	1	2	3	4
		0.158744	0.415325	0.311629	0.0973688	0.0169334
	Variant	CaviarScore	LD
	rs6567337	0.127375	0.1
	rs61418363	0.127375	0.1
	rs13381279	0.127375	0.1
	D18S51	0.100003	1
	rs151240734	0.0638587	0.02
	rs7227594	0.0565959	0.09
	rs71353381	0.047825	0.38
	rs12970504	0.047825	0.38
	rs7239838	0.0478097	0.17
	18:61065329:A:T	0.0477557	0.08
	STR_645096	0.0410014	0.48
	rs113570367	0.0366487	0.2
	rs402348	0.0329425	0.32
	rs8096471	0.0322906	0.35
	rs55871329	0.0306116	0.13
	rs55966735	0.0306116	0.13
	rs73475374	0.0281924	0.08
	rs76689098	0.0280039	0.25
	rs79667304	0.0258803	0.31
	rs75848537	0.0238893	0.36
	rs111778781	0.021929	0.33
	rs79188026	0.0215904	0.31
	rs56707267	0.0211212	0.26
	rs72946602	0.0189191	0.03
	rs141377825	0.0180128	0.01
	rs1138828	0.0180128	0.01
	rs61734938	0.0180128	0.01
	rs117730113	0.0180128	0.01
	rs72946549	0.0180128	0.01
	STR_645201	0.0169043	0.06
	rs138091706	0.0156712	0.01
	rs143552146	0.0156712	0.01
	rs4987765	0.015049	0.26

### Sheet: LARS2_FIN
LARS2_FIN	CAVIAR # Causal Variants	0	1	2	3	4
		1.99127e-05	0.0835552	0.266227	0.359567	0.290631
	variant	CaviarScore	LD
	rs188898621	0.186642	0.18
	rs185019608	0.186642	0.18
	STR_935333	0.185051	0.61
	rs11929342	0.0971949	0.63
	rs3774692	0.0536013	0.65
	STR_935348	0.0382185	0.67
	rs2138209	0.0378831	0.67
	rs1877960	0.0378831	0.67
	rs6768340	0.0378831	0.67
	rs1949303	0.0378831	0.67
	rs13096606	0.0378831	0.67
	rs3796364	0.0323822	0.6
	rs3774690	0.0222624	0.68
	rs12639021	0.0222624	0.68
	rs13088061	0.0222624	0.68
	rs13070575	0.0222624	0.68
	rs12638088	0.0222624	0.68
	rs12629394	0.0222624	0.68
	rs35269084	0.0222624	0.68
	rs2170546	0.0222624	0.68
	rs900324	0.0222624	0.68
	rs1110778	0.0222624	0.68
	rs12633889	0.0222624	0.68
	rs34058819	0.0222624	0.68
	rs17077951	0.0222624	0.68
	rs11549809	0.0222624	0.68
	rs2276860	0.0222624	0.68
	rs12630693	0.0222624	0.68
	rs6441920	0.0222624	0.68
	rs12630334	0.0222624	0.68
	rs13099924	0.0222624	0.68
	rs35131533	0.0222624	0.68
	rs61286189	0.0222624	0.68
	rs34622472	0.0222624	0.68
	rs17077990	0.0222624	0.68
	rs3821895	0.0222624	0.68
	rs145026152	0.0191781	0.2
	rs189819089	0.0191781	0.2
	rs77635151	0.0184271	0.2
	rs78150081	0.0184271	0.2
	STR_935389	0.0171514	0.62
	rs146312682	0.0156752	0.15
	rs142361689	0.0134112	0.13
	rs146692665	0.0134112	0.13
	rs78799774	0.0134112	0.13
	rs4683114	0.0131716	0.58
	rs17638880	0.0131358	0.39
	rs267275	0.0121154	0.66
	STR_935299	0.0117293	0.22
	rs3733115	0.0105788	0.6
	rs11706785	0.0105788	0.6
	STR_935454	0.00887866	0.18
	STR_935340	0.00885268	0.6
	rs62243387	0.00835373	0.41
	rs17639812	0.00832039	0.39
	rs35104704	0.00808185	0.53
	rs3774694	0.00803596	0.39
	rs116331710	0.00802474	0.31
	rs79591343	0.00786141	0.27
	STR_935334	0.00774569	0.62
	rs111610375	0.00770425	0.05
	rs11130063	0.0074955	0.62
	rs1812600	0.0074955	0.62
	rs6771080	0.0074955	0.62
	rs1949304	0.0074955	0.62
	rs900326	0.0074955	0.62
	rs4683116	0.0074955	0.62
	rs11921901	0.0074955	0.62
	rs13097531	0.00743294	0.18
	rs13094545	0.00743294	0.18
	rs12630731	0.00743294	0.18
	rs12330308	0.00743294	0.18
	rs13085281	0.00743294	0.18
	rs187884	0.00743294	0.18
	rs267209	0.00743294	0.18
	rs267210	0.00743294	0.18
	rs267211	0.00743294	0.18
	rs267212	0.00743294	0.18
	rs267213	0.00743294	0.18
	rs267230	0.00743294	0.18
	rs3774675	0.00743294	0.18
	STR_935431	0.0068449	0.36
	rs11919039	0.00644867	0.63
	rs12487705	0.00644867	0.63
	rs11130066	0.00644867	0.63
	rs1817489	0.00644867	0.63
	rs1825212	0.00644867	0.63
	rs3733116	0.00644867	0.63
	rs3774684	0.00644867	0.63
	rs11721185	0.00644867	0.63
	rs2306522	0.00644867	0.63
	rs4683120	0.00644867	0.63
	rs2291237	0.00644867	0.63
	rs10510746	0.00644867	0.63
	rs267224	0.00644867	0.63
	rs267222	0.00644867	0.63
	rs7626059	0.00644867	0.63
	rs2624668	0.00644867	0.63
	rs2578672	0.00644867	0.63
	rs2624665	0.00644867	0.63
	rs2578670	0.00644867	0.63
	rs2578669	0.00644867	0.63
	rs267256	0.00644867	0.63
	rs267271	0.00644867	0.63
	STR_935394	0.00644249	0.63
	rs34877269	0.00642194	0.53
	rs2014378	0.00642194	0.53
	rs1108181	0.00642194	0.53
	rs1108180	0.00642194	0.53
	rs4682785	0.00642194	0.53
	rs11929664	0.00642194	0.53
	rs17030605	0.00642194	0.53
	rs6788937	0.00642194	0.53
	rs77454942	0.00642194	0.53
	rs6794934	0.00642194	0.53
	STR_935338	0.00642194	0.53
	rs9311369	0.00642194	0.53
	rs11926964	0.00642194	0.53
	STR_935378	0.00639875	0.63
	rs138962463	0.0062859	0.27
	rs2578692	0.00620383	0.26
	rs267232	0.00596318	0.25
	rs267272	0.00595928	0.62
	rs267235	0.00585671	0.24
	rs267208	0.00585671	0.24
	rs267228	0.00585671	0.24
	rs34996077	0.00585671	0.24
	rs58879887	0.00585671	0.24
	rs62242172	0.00585671	0.24
	rs893563	0.00585671	0.24
	rs3774670	0.00585671	0.24
	rs112237047	0.00581293	0.18
	rs79542992	0.00581293	0.18
	rs11707177	0.00567621	0.58
	rs965238	0.0056204	0.6
	rs4683113	0.00556797	0.59
	rs34394405	0.00556797	0.59
	rs13058885	0.00556797	0.59
	rs11130062	0.00556797	0.59
	rs4311249	0.00554813	0.58
	rs13063737	0.00554813	0.58
	STR_935345	0.00553374	0.58
	rs13088781	0.00540756	0.53
	rs41480152	0.00540756	0.53
	rs111422026	0.00540756	0.53
	rs35501215	0.00540756	0.53
	rs13070212	0.00540756	0.53
	rs35019595	0.00540756	0.53
	rs17638301	0.00540756	0.53
	rs17638318	0.00540756	0.53
	rs13059694	0.00540756	0.53
	rs13059851	0.00540756	0.53
	rs267273	0.0053198	0.62
	rs267274	0.0053198	0.62
	STR_935451	0.00530364	0.3
	rs141747866	0.00519174	0.54
	rs13072658	0.00519174	0.54
	rs34924434	0.00519174	0.54
	rs13084381	0.00519174	0.54
	rs112172063	0.00518141	0.25
	STR_935438	0.00494419	0.38
	rs35676252	0.00489341	0.52
	rs4682783	0.00486669	0.58
	rs9860885	0.00472044	0.39
	rs17077759	0.00472044	0.39
	rs854192	0.00472044	0.39
	rs854193	0.00472044	0.39
	rs862734	0.00470915	0.38
	rs11717056	0.00467384	0.64
	rs7645740	0.00457807	0.51
	rs7611631	0.00457807	0.51
	rs74900716	0.00447749	0.31
	rs267241	0.00433422	0.4
	rs2118749	0.00430188	0.57
	STR_935439	0.0042579	0.44
	rs6802884	0.00420719	0.48
	STR_935341	0.00419166	0.59
	STR_935331	0.00416091	0.35
	rs267259	0.00412817	0.6
	rs267260	0.00412817	0.6
	rs267261	0.00412817	0.6
	rs267277	0.00410715	0.59
	rs267278	0.00410715	0.59
	rs267279	0.00410715	0.59
	rs267280	0.00410715	0.59
	rs267282	0.00410715	0.59
	rs4575933	0.00410715	0.59
	rs267283	0.00410715	0.59
	rs2578682	0.00410715	0.59
	rs174818	0.00410715	0.59
	rs267257	0.00410715	0.59
	rs76174911	0.00405391	0.37
	rs78513811	0.00405391	0.37
	rs2128358	0.00405391	0.37
	rs58399281	0.00405391	0.37
	rs952621	0.0040527	0.32
	rs73070337	0.0040527	0.32
	rs112249464	0.00404747	0.32
	STR_935337	0.00400608	0.54
	rs4383560	0.00399488	0.48
	D3S1358	0.00398164	1
	rs13083568	0.00392172	0.55
	rs35694089	0.00387721	0.56
	rs78949270	0.00387721	0.56
	rs13098878	0.00387721	0.56
	rs34921294	0.00387721	0.56
	rs36044147	0.00387721	0.56
	rs34244364	0.00387721	0.56
	rs34336178	0.00383923	0.56
	rs75040931	0.00379288	0.54
	rs9854023	0.00379288	0.54
	rs2083241	0.00377592	0.54
	rs6791380	0.00377592	0.54
	rs267262	0.00377592	0.54
	rs736483	0.0037706	0.53
	rs4683123	0.0037706	0.53
	rs35203209	0.0037706	0.53
	rs35345735	0.00377005	0.52
	rs1600905	0.00377005	0.52
	rs1600906	0.00377005	0.52
	rs13075111	0.00377005	0.52
	rs13075121	0.00377005	0.52
	rs10452026	0.00377005	0.52
	rs10452027	0.00377005	0.52
	rs2083242	0.00377005	0.52
	rs197945	0.00376464	0.53
	STR_935313	0.00375648	0.49
	STR_935421	0.00375484	0.43
	STR_935300	0.0037118	0.41
	rs34654211	0.00369947	0.46
	rs267214	0.00367148	0.56

### Sheet: LARS2_GBR
LARS2_GBR	CAVIAR # Causal Variants	0	1	2	3	4
		0.00986065	0.211835	0.360222	0.280381	0.137701
	Variant	CaviarScore	LD
	rs76174911	0.104745	0.54
	rs78513811	0.104745	0.54
	rs2128358	0.104745	0.54
	rs58399281	0.104745	0.54
	rs115560382	0.0717701	0.05
	rs267233	0.0702434	0.33
	rs142383116	0.0516139	0.21
	rs77100189	0.0516139	0.21
	rs34654211	0.0437919	0.57
	rs116103337	0.0414775	0.04
	rs59285107	0.0328349	0.47
	rs74388308	0.0299815	0.15
	rs7648681	0.0269912	0.37
	rs267232	0.0222696	0.34
	rs36136468	0.0219569	0.32
	rs3774690	0.0201887	0.74
	rs6768340	0.0201408	0.76
	rs1949303	0.016208	0.76
	rs13096606	0.016208	0.76
	STR_935348	0.0160779	0.76
	rs2138209	0.0155197	0.76
	rs1877960	0.0155197	0.76
	rs3774692	0.0151475	0.77
	rs3796364	0.0145355	0.74
	STR_935454	0.0140529	0.41
	rs12639021	0.0137382	0.76
	rs13088061	0.0137382	0.76
	rs13070575	0.0137382	0.76
	rs12638088	0.0137382	0.76
	rs12629394	0.0137382	0.76
	rs35269084	0.0137382	0.76
	rs2170546	0.0137382	0.76
	rs900324	0.0137382	0.76
	rs1110778	0.0137382	0.76
	rs12633889	0.0137382	0.76
	rs34058819	0.0137382	0.76
	rs17077951	0.0137382	0.76
	rs11549809	0.0137382	0.76
	rs2276860	0.0137382	0.76
	rs12630693	0.0137382	0.76
	rs6441920	0.0137382	0.76
	rs12630334	0.0137382	0.76
	rs13099924	0.0137382	0.76
	rs35131533	0.0137382	0.76
	rs61286189	0.0137382	0.76
	rs34622472	0.0137382	0.76
	rs17077990	0.0137382	0.76
	rs3821895	0.0137382	0.76
	rs17573676	0.0136422	0
	STR_935389	0.0135027	0.73
	rs75875480	0.0130895	0.18
	rs13097531	0.012231	0.37
	rs13094545	0.012231	0.37
	rs12630731	0.012231	0.37
	rs2578692	0.0120623	0.45
	rs267234	0.0119767	0.37
	rs58879887	0.0118323	0.33
	rs62242172	0.0118323	0.33
	rs893563	0.0118323	0.33
	rs3774670	0.0118323	0.33
	rs13082607	0.011699	0.45
	rs36002900	0.011699	0.45
	rs34355059	0.011699	0.45
	rs34448158	0.011699	0.45
	STR_935438	0.0106319	0.45
	rs62242182	0.0104562	0.4
	rs1866402	0.0104562	0.4
	rs13094441	0.0104562	0.4
	rs11710266	0.0104562	0.4
	rs138223512	0.0101635	0.05
	rs139420859	0.0101635	0.05
	3:45617039:G:T	0.0101635	0.05
	rs144135308	0.0101635	0.05
	rs12330308	0.0101541	0.39
	rs13085281	0.0101541	0.39
	rs187884	0.0101541	0.39
	rs267209	0.0101541	0.39
	rs267210	0.0101541	0.39
	rs267211	0.0101541	0.39
	rs267212	0.0101541	0.39
	rs267213	0.0101541	0.39
	rs267230	0.0101541	0.39
	rs3774675	0.0101541	0.39
	rs9311375	0.0099018	0.35
	rs267235	0.00983171	0.35
	rs267208	0.00983171	0.35
	rs267228	0.00983171	0.35
	rs34996077	0.00983171	0.35
	rs10212409	0.00978064	0.24
	rs116477956	0.00978064	0.24
	rs77512350	0.00978064	0.24
	rs9819404	0.00978064	0.24
	STR_935412	0.0090598	0.25
	rs77194734	0.00889316	0.02
	STR_935451	0.00873199	0.36
	rs143728662	0.00862208	0.21
	rs267259	0.00799889	0.71
	rs267260	0.00799889	0.71
	rs267261	0.00799889	0.71
	rs952621	0.00793632	0.39
	rs73070337	0.00793632	0.39
	rs35960501	0.00760749	0.24
	rs148516165	0.00760749	0.24
	rs112196408	0.00760749	0.24
	rs111543147	0.00760749	0.24
	rs200281241	0.00760749	0.24
	rs17638880	0.00744593	0.55
	rs35345735	0.00723871	0.63
	rs4377517	0.0070827	0.44
	rs2373046	0.00686163	0.26
	rs267275	0.0067437	0.72
	rs2003879	0.00673717	0.65
	STR_935333	0.00670676	0.54
	rs2254828	0.00666579	0.43
	rs4458403	0.00666579	0.43
	rs1110650	0.00666579	0.43
	rs6808958	0.00666579	0.43
	rs4682791	0.00666579	0.43
	STR_935439	0.00640814	0.46
	STR_935440	0.00631076	0.41
	rs4683116	0.00621726	0.67
	rs11921901	0.00621726	0.67
	rs11929342	0.00619375	0.69
	STR_935394	0.00609561	0.68
	rs11919039	0.00608946	0.68
	rs12487705	0.00608946	0.68
	rs11130066	0.00608946	0.68
	rs1817489	0.00608946	0.68
	rs1825212	0.00608946	0.68
	rs3733116	0.00608946	0.68
	rs3774684	0.00608946	0.68
	rs11721185	0.00608946	0.68
	rs2306522	0.00608946	0.68
	rs4683120	0.00608946	0.68
	rs2291237	0.00608946	0.68
	rs10510746	0.00608946	0.68
	rs267224	0.00608946	0.68
	rs267222	0.00608946	0.68
	rs7626059	0.00608946	0.68
	rs2624668	0.00608946	0.68
	rs2578672	0.00608946	0.68
	rs2624665	0.00608946	0.68
	rs2578670	0.00608946	0.68
	rs2578669	0.00608946	0.68
	rs267256	0.00608946	0.68
	rs267271	0.00608946	0.68
	rs1600905	0.00602649	0.62

### Sheet: LARS2_TSI
LARS2_TSI	CAVIAR # Causal Variants	0	1	2	3	4
		2.11214e-09	0.0930532	0.255955	0.345961	0.305031
	Variant	CaviarScore	LD
	rs12639021	0.0603633	0.69
	rs13088061	0.0603633	0.69
	rs13070575	0.0603633	0.69
	rs12638088	0.0603633	0.69
	rs12629394	0.0603633	0.69
	rs35269084	0.0603633	0.69
	rs2170546	0.0603633	0.69
	rs900324	0.0603633	0.69
	rs1110778	0.0603633	0.69
	rs12633889	0.0603633	0.69
	rs34058819	0.0603633	0.69
	rs17077951	0.0603633	0.69
	rs11549809	0.0603633	0.69
	rs2276860	0.0603633	0.69
	rs12630693	0.0603633	0.69
	rs6441920	0.0603633	0.69
	rs12630334	0.0603633	0.69
	rs13099924	0.0603633	0.69
	rs35131533	0.0603633	0.69
	rs61286189	0.0603633	0.69
	rs34622472	0.0603633	0.69
	rs17077990	0.0603633	0.69
	rs3821895	0.0603633	0.69
	rs3774690	0.0502127	0.68
	STR_935389	0.0378971	0.71
	rs267275	0.0132859	0.66
	rs191814482	0.0119067	0.02
	rs138130091	0.0103207	0.04
	rs4683114	0.00850367	0.47
	rs11130063	0.00840023	0.46
	rs965238	0.00840023	0.46
	rs1812600	0.00840023	0.46
	rs6771080	0.00840023	0.46
	D3S1358	0.00805052	1
	rs1949304	0.00717437	0.48
	rs3774692	0.00686211	0.65
	rs61080193	0.00685722	0.07
	rs78674974	0.00685722	0.07
	rs4683123	0.00665991	0.55
	rs11929342	0.00616207	0.54
	STR_935409	0.00614551	0.57
	rs9844307	0.00595497	0.56
	rs35203209	0.00595497	0.56
	rs200281241	0.00584978	0.17
	rs267262	0.00566037	0.51
	STR_935340	0.00565228	0.45
	rs183784507	0.0055436	0.11
	rs1967995	0.00538486	0.21
	rs2372974	0.00538486	0.21
	rs3733117	0.00538486	0.21
	rs11130065	0.00538486	0.21
	rs1482467	0.00538486	0.21
	rs4682788	0.00538486	0.21
	rs9868968	0.00538486	0.21
	rs2086624	0.00538486	0.21
	STR_935361	0.00538486	0.21
	rs9874720	0.00538486	0.21
	rs9875490	0.00538486	0.21
	rs7610357	0.00538486	0.21
	rs4683118	0.00538486	0.21
	rs4312689	0.00538486	0.21
	rs1825210	0.00538486	0.21
	rs13078614	0.00538486	0.21
	rs6766990	0.00538486	0.21
	rs2128361	0.00538486	0.21
	rs1482466	0.00538486	0.21
	rs6780182	0.00538486	0.21
	rs6441919	0.00538486	0.21
	rs9311372	0.00538486	0.21
	rs2086623	0.00538486	0.21
	rs4683121	0.00538486	0.21
	rs11130067	0.00538486	0.21
	rs1438810	0.00538486	0.21
	rs267221	0.00538486	0.21
	rs267219	0.00538486	0.21
	rs2624672	0.00538486	0.21
	rs13320027	0.00538486	0.21
	rs7615061	0.00537433	0.21
	rs7620871	0.00537433	0.21
	rs267236	0.00527152	0.42
	rs13086458	0.00527152	0.42
	STR_935358	0.00523803	0.21
	rs900326	0.00523258	0.46
	rs2083241	0.00513345	0.52
	rs6791380	0.00513345	0.52
	STR_935378	0.00507242	0.55
	rs736483	0.00501167	0.51
	rs3796364	0.00486106	0.6
	rs267259	0.00485292	0.6
	rs267260	0.00485292	0.6
	rs267261	0.00485292	0.6
	rs1600905	0.00481214	0.57
	rs1600906	0.00481214	0.57
	rs13075111	0.00481214	0.57
	rs13075121	0.00481214	0.57
	rs10452026	0.00481214	0.57
	rs10452027	0.00481214	0.57
	rs2083242	0.00481214	0.57
	rs35848059	0.00480381	0.42
	rs3733115	0.00476581	0.56
	rs11706785	0.00476581	0.56
	rs267272	0.00476581	0.56
	STR_935394	0.00472381	0.58
	rs11919039	0.00472089	0.58
	rs12487705	0.00472089	0.58
	rs11130066	0.00472089	0.58
	rs1817489	0.00472089	0.58
	rs1825212	0.00472089	0.58
	rs3733116	0.00472089	0.58
	rs3774684	0.00472089	0.58
	rs11721185	0.00472089	0.58
	rs2306522	0.00472089	0.58
	rs4683120	0.00472089	0.58
	rs2291237	0.00472089	0.58
	rs10510746	0.00472089	0.58
	rs267224	0.00472089	0.58
	rs267222	0.00472089	0.58
	rs7626059	0.00472089	0.58
	rs2624668	0.00472089	0.58
	rs2578670	0.00472089	0.58
	rs2578669	0.00472089	0.58
	rs267256	0.00472089	0.58
	rs267271	0.00472089	0.58
	rs267273	0.00472089	0.58
	rs13083568	0.00471179	0.49
	rs4683116	0.00466698	0.54
	rs11921901	0.00466698	0.54
	STR_935348	0.00466297	0.54
	rs267274	0.00465417	0.59
	rs1473443	0.00461491	0.18
	rs12636831	0.00461491	0.18
	rs2578672	0.00455304	0.56
	rs2624665	0.00455304	0.56
	rs2138209	0.00450366	0.56
	rs1877960	0.00450366	0.56
	rs1949303	0.00446131	0.58
	STR_935339	0.00445969	0.18
	rs35345735	0.00444066	0.54
	rs13096606	0.00437018	0.61
	STR_935419	0.00435733	0.38
	rs116030648	0.0043562	0.17
	rs75878570	0.0043562	0.17
	rs9825041	0.0043562	0.17
	rs76463770	0.0043562	0.17
	rs78325946	0.0043562	0.17
	rs144968884	0.0043562	0.17
	rs140989154	0.0043562	0.17
	rs78769521	0.0043562	0.17
	rs80034500	0.0043562	0.17
	rs75722245	0.0043562	0.17
	rs75621017	0.0043562	0.17
	rs3774691	0.0043562	0.17
	rs113198230	0.0043562	0.17
	rs77404587	0.0043562	0.17
	rs79383820	0.0043562	0.17
	rs112932940	0.0043562	0.17
	rs113007606	0.0043562	0.17
	rs77157227	0.0043562	0.17
	rs80298303	0.0043562	0.17
	rs111483699	0.0043562	0.17
	rs77453700	0.0043562	0.17
	rs115360691	0.0043562	0.17
	rs59887906	0.0043562	0.17
	rs74937056	0.0043562	0.17
	rs111810139	0.0043562	0.17
	rs113249636	0.0043562	0.17
	rs111390511	0.0043562	0.17
	rs79978867	0.0043562	0.17
	rs113149759	0.0043562	0.17
	rs13323026	0.0043562	0.17
	rs13321114	0.0043562	0.17
	rs4683115	0.00435144	0.17
	rs1021124	0.00434995	0.38
	rs111433095	0.00430553	0.14
	rs9825179	0.00430553	0.14
	rs9873017	0.00430553	0.14
	rs111743330	0.00430553	0.14
	rs9311373	0.0042676	0.12
	rs148410569	0.0042226	0.15
	rs144540617	0.0042226	0.15
	rs139820027	0.00417331	0.16
	rs9830462	0.00417331	0.16
	rs9855319	0.00417331	0.16
	rs3796365	0.00417331	0.16
	rs9876466	0.00417331	0.16
	rs9864402	0.00417331	0.16
	rs9852794	0.00417331	0.16
	rs3774669	0.00413268	0.07
	rs6768340	0.00411383	0.6
	rs10212409	0.00408042	0.12
	rs116477956	0.00408042	0.12
	rs77512350	0.00408042	0.12
	rs9819404	0.00408042	0.12
	rs267243	0.00406973	0.39
	rs267244	0.00406973	0.39
	rs267245	0.00406973	0.39
	rs267218	0.00406973	0.39
	rs267238	0.00406973	0.39
	rs2003879	0.0040521	0.59
	STR_935470	0.00396665	0.07
	rs267215	0.00396124	0.4
	rs267216	0.00396124	0.4
	rs13083425	0.00396124	0.4
	rs267217	0.00396124	0.4
	rs13074123	0.00396124	0.4
	rs267237	0.00396124	0.4
	rs112237047	0.00395833	0.1
	rs79542992	0.00395833	0.1
	rs6441923	0.00395457	0.23
	rs2624673	0.00395457	0.23
	rs2578693	0.00395457	0.23
	rs900327	0.00395457	0.23
	rs267226	0.00395457	0.23
	rs6770412	0.00395457	0.23
	STR_935357	0.00391307	0.16
	rs145200074	0.0039043	0.14
	rs4682787	0.0039043	0.14
	rs962936	0.0039043	0.14
	rs17639231	0.0039043	0.14
	rs7637859	0.0039043	0.14
	rs77696147	0.0039043	0.14
	rs17577674	0.0039043	0.14
	rs4683117	0.0039043	0.14
	rs115152079	0.0039043	0.14
	rs7612869	0.0039043	0.14
	rs111726340	0.0039043	0.14
	rs139936011	0.0039043	0.14
	rs3774685	0.0039043	0.14
	rs6441918	0.0039043	0.14
	rs79419070	0.0039043	0.14
	rs12486165	0.0039043	0.14
	rs9311371	0.0039043	0.14
	rs75641141	0.0039043	0.14
	rs10470617	0.0039043	0.14
	rs111245683	0.0039043	0.14
	rs75001882	0.0039043	0.14
	rs76190197	0.0039043	0.14
	rs111561920	0.0039043	0.14
	rs112101630	0.0039043	0.14
	rs115727989	0.0039043	0.14
	rs112093995	0.0039043	0.14
	rs76185256	0.0039043	0.14
	rs76933050	0.0039043	0.14
	rs77415540	0.0039043	0.14
	rs150714987	0.0039043	0.14
	rs267277	0.00380903	0.55
	rs267278	0.00380903	0.55
	rs267279	0.00380903	0.55
	rs267280	0.00380903	0.55
	rs267282	0.00380903	0.55
	rs4575933	0.00380903	0.55
	rs267283	0.00380903	0.55
	rs2578682	0.00380903	0.55
	rs174818	0.00380903	0.55
	rs267257	0.00380903	0.55
	rs76816	0.00379857	0.55
	rs11717056	0.0037923	0.68
	rs34336178	0.00367684	0.55
	rs76174911	0.00366219	0.47
	rs78513811	0.00366219	0.47
	rs2128358	0.00366219	0.47
	rs58399281	0.00366219	0.47
	rs6779815	0.00359612	0.17
	rs2118749	0.00355685	0.39
	rs35104704	0.00350955	0.34
	rs111518012	0.00349656	0.16
	rs113087662	0.00349656	0.16
	rs6766379	0.0034783	0
	rs34654211	0.00345601	0.42
	rs35676252	0.00344822	0.43
	rs34877269	0.00344593	0.33
	rs2014378	0.00344593	0.33
	rs1108181	0.00344593	0.33
	rs1108180	0.00344593	0.33
	rs4682785	0.00344593	0.33
	rs11929664	0.00344593	0.33
	rs17030605	0.00344593	0.33
	rs6788937	0.00344593	0.33
	rs77454942	0.00344593	0.33
	rs6794934	0.00344593	0.33
	rs9311369	0.00344593	0.33
	rs11926964	0.00344593	0.33
	STR_935338	0.00340316	0.33
	STR_935421	0.0033945	0.31
	STR_935333	0.00339136	0.42
	rs9817974	0.00336843	0.15
	rs9818415	0.00336843	0.15
	rs6788226	0.00336843	0.15
	rs6788259	0.00336843	0.15
	rs9847499	0.00336843	0.15
	rs6783716	0.00336843	0.15
	rs9311375	0.00336218	0.33
	rs116331710	0.00334899	0.35
	rs17261269	0.00331195	0.32
	rs13089744	0.00331195	0.32
	rs4401397	0.00331195	0.32
	rs2012762	0.00331195	0.32
