## Supplemental Table 3 for "Associations between forensic loci and neighboring gene expression levels may compromise medical privacy"

CODIS.STR	chrom_num	Highest.Correlation	SNP.ID	SNP.Position	DNAseIHS.Start	DNAseIHS.End
CSF1PO	5	0.15108784842849	rs3812008	149380158	149379660	149380315
CSF1PO	5	0.121927973717696	rs73271693	149380465	149380445	149381215
CSF1PO	5	0.119534277583994	rs116251868	149381419	149381320	149381575
CSF1PO	5	0.119534277583994	rs77834592	149389647	149389620	149390035
CSF1PO	5	0.0442685371855718	rs116192839	149404479	149404260	149404515
CSF1PO	5	0	rs369560983	149429985	149429860	149430075
CSF1PO	5	0.218680967789384	rs150244467	149433028	149432785	149433135
CSF1PO	5	0.408136486506144	rs77572056	149438405	149438380	149438615
CSF1PO	5	0.156885901131293	rs191833086	149445235	149444900	149445415
CSF1PO	5	0.183929587901827	rs12521625	149446606	149446565	149446975
CSF1PO	5	0.331201221461347	rs17651965	149455615	149455225	149455895
CSF1PO	5	0.101006435901774	5:149461569:G:A	149461569	149461185	149461815
CSF1PO	5	0.0700216787659979	rs185600440	149482808	149482465	149483210
CSF1PO	5	0.0317130420881031	rs116308111	149486321	149486245	149486650
CSF1PO	5	0.0857810455321201	rs41334145	149492768	149492620	149493155
CSF1PO	5	0.213072430301743	rs17656204	149501803	149501780	149502035
CSF1PO	5	0.147915754221027	rs74943037	149509508	149509325	149509835
CSF1PO	5	0.167813034872278	rs3776078	149524179	149523565	149524475
CSF1PO	5	0.0687979601886268	rs6579775	149533848	149533385	149534175
CSF1PO	5	0.151262518185651	rs3828610	149535625	149534965	149535815
CSF1PO	5	0.129143787326983	rs10476930	149539325	149539245	149539795
CSF1PO	5	0.0335561607173649	rs144872037	149541001	149540785	149541155
CSF1PO	5	0.10951186247662	rs187052626	149541240	149541220	149541615
CSF1PO	5	0.127192967820054	rs144952991	149543276	149543145	149543635
CSF1PO	5	0.145112010627138	rs75353367	149555514	149555140	149555635
D10S1248	10	0.242011769526498	rs76926307	131164547	131164225	131164615
D12S391	12	0.0562045919975177	rs74329261	12354571	12354320	12354595
D12S391	12	0.157718567742843	rs114142286	12367962	12367740	12368115
D12S391	12	0.140196254696477	rs11054732	12377516	12377240	12377550
D12S391	12	0.200722825315963	rs60730865	12419525	12418420	12419795
D12S391	12	0.284693196801955	rs79239491	12420293	12419805	12420395
D12S391	12	0.145281123803501	rs149015103	12421003	12420785	12421335
D12S391	12	0.145281123803501	rs78565352	12421253	12420785	12421335
D12S391	12	0.00409648802188644	12:12480812:G:A	12480812	12480640	12481055
D12S391	12	0.0365500618802092	rs2160588	12487447	12487265	12487610
D12S391	12	0.122760674678161	rs34796573	12489118	12489060	12489295
D12S391	12	0.150323627878238	rs3741796	12503355	12503100	12503515
D12S391	12	0.194416220876637	rs11054843	12510003	12509845	12510150
D12S391	12	0.118994806283856	rs75916733	12510222	12510165	12511015
D12S391	12	0.229301203693657	rs76413444	12511517	12511020	12511615
D12S391	12	0.185266578545865	rs11829597	12529865	12529660	12529895
D12S391	12	0.258130399882744	rs6488519	12532984	12532700	12533150
D12S391	12	0.0701317887823413	rs115427265	12538158	12537965	12538370
D18S51	18	0.207316199636383	18:60880790:C:A	60880790	60880580	60881115
D18S51	18	0.305473766306188	rs73963718	60884281	60884060	60884555
D18S51	18	0.0939759008543921	rs113421548	60885824	60885765	60886035
D18S51	18	0.0831469779479051	rs17758695	60920854	60920640	60921530
D18S51	18	0.147230863785003	rs75340230	60935326	60935320	60935670
D18S51	18	0.251993595436024	rs1573493	60967448	60967080	60967575
D18S51	18	0	rs111619138	60974800	60974740	60975390
D18S51	18	0.0319006825644265	rs4987710	60985254	60985245	60985835
D18S51	18	0.243578917221582	rs1473418	60986549	60986125	60987275
D18S51	18	0.206314730779601	rs62098660	60988146	60987285	60988615
D18S51	18	0.119449131439827	rs76349787	60990282	60990220	60990515
D18S51	18	0.0768540627742621	rs58862503	61007400	61007160	61007495
D18S51	18	0.207359238481128	rs12955111	61009609	61009485	61009750
D18S51	18	0.225507234470384	rs389798	61033794	61033365	61034155
D18S51	18	0.277084936879072	rs402348	61034420	61034285	61034630
D18S51	18	0.210761509180624	rs428356	61034873	61034680	61035095
D19S433	19	0.0589493682925914	rs1862541	30322301	30321985	30322410
D19S433	19	0.222516686368698	rs116225344	30327537	30327325	30327675
D19S433	19	0.214537575138033	rs114513343	30332875	30332600	30332895
D19S433	19	0.158306952720399	rs112808458	30334195	30333820	30335015
D19S433	19	0.214537575138033	rs117930475	30335329	30335225	30336395
D19S433	19	0.214537575138033	rs58198754	30336700	30336425	30336895
D19S433	19	0.112723719941625	rs76293464	30349143	30348980	30349235
D19S433	19	0.261965383135131	rs166237	30363272	30363100	30364675
D19S433	19	0.261965383135131	rs383316	30363251	30363100	30364675
D19S433	19	0.261965383135131	rs255272	30363226	30363100	30364675
D19S433	19	0.235689873327383	rs74622666	30370080	30369940	30370435
D19S433	19	0.262554608233042	rs79700580	30371442	30371385	30371995
D19S433	19	0.262554608233042	rs77931666	30371477	30371385	30371995
D19S433	19	0.262554608233042	rs115341017	30371841	30371385	30371995
D19S433	19	0.0783692212081598	rs34709	30378554	30378445	30378815
D19S433	19	0.222516686368698	rs145384287	30419336	30418885	30419615
D19S433	19	0.303399018198095	19:30433152:G:A	30433152	30432725	30433255
D19S433	19	0.428812956535734	rs189187	30433519	30433260	30434255
D19S433	19	0.38174714315512	rs335006	30457988	30457800	30458050
D1S1656	1	0.358998619431278	rs2493126	230830668	230829865	230831195
D1S1656	1	0.490510504324728	rs7542919	230889449	230889400	230890130
D1S1656	1	0.709167928202718	rs3790974	230908948	230908905	230909175
D1S1656	1	0.618457457812194	rs2297831	230933898	230933680	230933910
D1S1656	1	0.139612579797423	rs6699891	230999502	230999245	230999575
D1S1656	1	0.353622003377542	rs1202587	231004431	231002800	231005115
D22S1045	22	0.120625526690259	rs116201112	37440365	37440120	37440375
D22S1045	22	0.0190553494022064	rs187586802	37441418	37440740	37441535
D22S1045	22	0.0806645802301007	rs117470369	37442255	37442080	37442335
D22S1045	22	0.153766806537804	rs73415522	37446782	37446465	37447295
D22S1045	22	0.100893814848597	rs113687833	37447855	37447600	37447855
D22S1045	22	0.289616496844087	rs200219289	37448020	37448000	37448315
D22S1045	22	0.00220127706741303	22:37457044:C:T	37457044	37456905	37457410
D22S1045	22	0.0368137872165316	22:37458761:C:G	37458761	37458205	37458935
D22S1045	22	0.303907406345506	rs115308432	37474269	37473900	37474555
D22S1045	22	0.0871204771607878	rs139606915	37475559	37475485	37476355
D22S1045	22	0.175474306308417	rs9610646	37484374	37484065	37484455
D22S1045	22	0.160257607495096	rs733655	37495051	37495045	37495555
D22S1045	22	0.100323418915864	rs148013172	37501198	37501085	37501655
D22S1045	22	0.122652637725842	rs16997734	37518632	37517965	37518675
D22S1045	22	0	22:37522665:G:A	37522665	37522480	37522735
D22S1045	22	0.200294989631798	rs228939	37523028	37523020	37523235
D22S1045	22	0.190762310964341	rs228963	37535948	37535705	37536115
D22S1045	22	0.117957999674151	rs141735048	37544033	37543965	37544855
D22S1045	22	0.0846147313406922	rs144807305	37545245	37545065	37545715
D22S1045	22	0.07273338579542	rs3218250	37545892	37545825	37546415
D22S1045	22	0.094610173019734	rs743776	37551487	37551400	37551735
D22S1045	22	0.0448321558765082	rs141585579	37557685	37557500	37557930
D22S1045	22	0.0454982633579002	rs112649736	37558784	37558465	37559055
D22S1045	22	0.181445520806268	rs141074530	37560374	37559540	37560655
D22S1045	22	0.110318877334437	rs13053551	37562807	37562640	37562870
D22S1045	22	0.0962935149054398	rs79325520	37572562	37572540	37573075
D22S1045	22	0.0962935149054398	rs79228473	37572880	37572540	37573075
D22S1045	22	0.0952028758129794	rs6000599	37579684	37579485	37579935
D22S1045	22	0.0741643413250425	rs78828059	37582634	37582340	37582795
D22S1045	22	0.0304849613018759	rs76471744	37589775	37589700	37590215
D22S1045	22	0.0951998792256551	rs115057732	37594192	37594105	37594775
D22S1045	22	0.0775159872223236	rs11912382	37594802	37594785	37595735
D22S1045	22	0.0775159872223236	rs11912364	37594801	37594785	37595735
D22S1045	22	0.0775159872223236	rs229556	37595580	37594785	37595735
D22S1045	22	0.0575530423368617	rs16997918	37595916	37595820	37596195
D22S1045	22	0.0951998792256551	rs78356952	37596743	37596620	37597035
D22S1045	22	0.121512346000953	rs55770981	37615226	37614960	37615255
D22S1045	22	0.104310959857642	rs111558923	37617116	37616680	37617155
D22S1045	22	0.181288312400192	rs145497564	37621724	37621540	37621815
D22S1045	22	0.0723904391453577	rs72550751	37624935	37624780	37625355
D22S1045	22	0.203778565770088	rs115402118	37625926	37625365	37626055
D22S1045	22	0.0723904391453577	rs115414326	37626356	37626100	37626390
D22S1045	22	0.144029920160228	rs77225760	37626552	37626440	37627035
D22S1045	22	0.203778565770088	rs150386101	37634887	37634560	37635075
D2S1338	2	0.108553175173997	rs140058897	218783346	218783000	218783715
D2S1338	2	0.101472494989548	rs182323756	218808569	218808085	218808675
D2S1338	2	0.203455216914712	rs187740668	218808871	218808705	218809070
D2S1338	2	0.122633368148364	rs934039	218853391	218852645	218853550
D2S1338	2	0.0586497571338992	rs151282614	218858736	218858620	218858875
D2S1338	2	0.277618667053185	rs72951983	218874311	218874025	218874795
D2S1338	2	0.179530588114172	rs184494880	218875319	218874825	218876535
D2S1338	2	0.19302509479689	rs730233	218899633	218899000	218899715
D2S1338	2	0.0835071053971579	rs13407486	218930670	218930305	218930755
D2S1338	2	0.0835071053971579	rs56979819	218930361	218930305	218930755
D2S1338	2	0.0636128081863575	rs55665413	218933537	218933380	218933775
D2S1338	2	0.119256133858481	rs13431952	218933960	218933820	218934115
D2S1338	2	0.0440407674227124	rs4674244	218938968	218938625	218939070
D2S1338	2	0.0409210738576769	rs181485148	218948182	218947625	218948310
D2S441	2	0.0263998496286983	rs187282500	68258740	68258640	68258975
D2S441	2	0.0716081592572563	rs116753883	68290140	68289805	68290295
D3S1358	3	0.0454775681965925	rs190365979	45506081	45505905	45506275
D3S1358	3	0.0511578892268693	rs79939301	45553090	45553080	45553275
D3S1358	3	0.456577439935439	rs267256	45587111	45586945	45587955
D3S1358	3	0.0563800135284945	rs75907288	45589485	45589400	45590510
D3S1358	3	0	rs117501194	45593193	45592940	45593475
D3S1358	3	0.493251399567253	rs267275	45595459	45594820	45595495
D3S1358	3	0.23467335191815	rs188276185	45595807	45595505	45596115
D3S1358	3	0.0994847855420929	rs111997579	45609525	45609320	45609675
D3S1358	3	0.175451924151733	rs79791009	45634830	45634720	45634935
D3S1358	3	0.456531908707802	rs13074123	45635413	45635200	45636275
D3S1358	3	0.464086769985384	rs13086458	45637830	45636345	45638355
D3S1358	3	0.131269281329412	rs148233396	45638959	45638620	45639435
D3S1358	3	0.364761401896461	rs1110650	45653384	45653020	45653510
D3S1358	3	0.157244528035022	rs197946	45654664	45654385	45655055
D3S1358	3	0.384966797590574	rs893566	45673062	45672885	45673315
D3S1358	3	0.0977223001851972	rs61182098	45681585	45681500	45681870
D3S1358	3	0.0977223001851972	rs61133550	45681692	45681500	45681870
D7S820	7	0.0460599816140953	rs75170365	83721691	83721540	83721830
D7S820	7	0.132890067609987	rs73709592	83824442	83824140	83824615
D8S1179	8	0.10664212038999	8:125860594:C:T	125860594	125860345	125860670
D8S1179	8	0.255585086727389	rs377267923	125901021	125901020	125901295
D8S1179	8	0.124521316567687	rs117238970	125907818	125907725	125908115
D8S1179	8	0.378073569485235	rs61411054	125937303	125936880	125937355
D8S1179	8	0.219049289973977	rs79414805	125966072	125965985	125966250
D8S1179	8	0.0313845914155303	rs148786321	125985847	125985380	125986115
FGA	4	0.116822413803265	4:155413470:G:T	155413470	155412125	155413555
FGA	4	0.0612470135833568	4:155424952:A:G	155424952	155424825	155425095
FGA	4	0.0749588546255409	rs10019863	155427505	155427500	155427735
FGA	4	0.160751173244857	rs77339158	155471494	155471465	155471715
FGA	4	0.0704845669565153	rs72679195	155473386	155473325	155473550
FGA	4	0.0704845669565153	rs72679196	155473549	155473325	155473550
FGA	4	0.189187200340968	rs7673982	155480695	155480625	155480955
FGA	4	0.102158952005019	rs74455304	155540154	155539920	155540190
FGA	4	0.0931785933589416	rs140010127	155543965	155543840	155544095
FGA	4	0.117730330742078	rs112532766	155548160	155547965	155548255
FGA	4	0.108357095533342	rs72681255	155559106	155558580	155559155
TH01	11	0.207109929491944	rs6578974	2095733	2095560	2095875
TH01	11	0.0552844731162236	rs76137756	2110990	2110765	2111115
TH01	11	0.368567338549091	rs4244807	2114571	2113925	2115095
TH01	11	0.267931148164174	rs74918256	2161159	2158460	2161590
TH01	11	0.293025348869124	rs4244809	2164333	2163485	2164535
TH01	11	0.206792318342247	rs7948458	2172830	2172700	2173195
TH01	11	0.396288350219199	rs7924316	2173447	2173220	2173490
TH01	11	0.233198309651322	rs11564723	2178267	2177740	2178410
TH01	11	0.678554479900998	rs12419447	2187855	2187380	2188275
TH01	11	0.280093452737086	rs68066405	2208369	2207980	2208450
TH01	11	0.228400977286277	rs11043056	2216163	2216140	2216415
TH01	11	0.283060416183104	rs11529508	2218495	2218480	2218715
TH01	11	0.359500055625504	rs73407554	2224175	2223345	2224435
TH01	11	0.0886325562680833	rs4076542	2237219	2236485	2237235
TH01	11	0.0886325562680833	rs4076541	2237221	2236485	2237235
TH01	11	0.241973066806556	rs4930065	2287692	2286520	2287835
TH01	11	0.231412646329131	rs715178	2288602	2288365	2289115
TH01	11	0.260120420974461	rs58762251	2289199	2289125	2290075
TH01	11	0.285066691909373	rs2072072	2290196	2290165	2290835
TH01	11	0.121932275566304	rs376558492	2291195	2290845	2291455
TH01	11	0.288917006838432	rs968528	2291982	2291465	2292135
TPOX	2	0.617242723696538	rs2280132	1481155	1480780	1482255
TPOX	2	0.662504478810383	rs28913042	1542749	1542500	1542775
TPOX	2	0.148654581341941	rs6756310	1549809	1549800	1550070
TPOX	2	0.151637931810856	rs13426896	1554768	1554540	1554775
TPOX	2	0.164330383502851	rs6720923	1574197	1573645	1574615
TPOX	2	0.164330383502851	rs6720797	1574340	1573645	1574615
TPOX	2	0.164330383502851	rs13411553	1574018	1573645	1574615
vWA	12	0.08252106240839	rs149609161	5999115	5998785	5999215
vWA	12	0.119744020471464	rs6489681	6054748	6054265	6054835
vWA	12	0.0707273001203501	rs141559996	6075276	6075100	6075430
vWA	12	0.500391532730764	rs11063976	6097895	6097840	6098035
vWA	12	0.0361113019971201	rs140849277	6124510	6124485	6124895
vWA	12	0.171891604024025	rs73034862	6147421	6147325	6147595
vWA	12	0.00244158448979299	rs216339	6149284	6149220	6149455
vWA	12	0.157022174671477	rs73264986	6165975	6165620	6165975
vWA	12	0.0763730779355256	rs66722092	6172230	6172145	6172775
vWA	12	0.0781239364671618	12:6178768:C:T	6178768	6178445	6179295
vWA	12	0.134287226898304	rs71582884	6181529	6181425	6181975
vWA	12	0.0962428086436488	rs147449291	6183617	6183465	6184855
